# Rapid changes in population socioeconomic status indicators are unevenly distributed in a rural Pakistani village

**DOI:** 10.64898/2026.01.22.26344397

**Authors:** Syed Iqbal Azam, Zeba A Rasmussen, Ejaz Hussain, Natalie M. Chen, Wasiat H Shah, Benjamin JJ McCormick, the Oshikhandass Water, Sanitation, Health and Hygiene Interventions Project

## Abstract

**Background:** Socioeconomic status is an important driver of health outcomes, but the drivers of change in household status over time are often overlooked in favor of cross-sectional metrics of convenience. This is especially challenging in remote populations in low– and middle-income settings. We report changes in socioeconomic status over two decades.

**Methods:** During two studies on childhood health outcomes (1989-1996 and 2011-2014), socioeconomic data were collected through surveys and interviews in Oshikhandass village, a remote population in northern Pakistan. Observations included metrics of population demography, occupation and incomes, household structure and self-reported adult illness. Individual measurements are reported with summary statistics comparing the two time periods and multi-dimensional socioeconomic constructs are constructed from factor analyses to compare changes in relative household socioeconomic position over time.

**Results:** The population had substantial investment during the early 1990s that specifically targeted suspected causes of poverty (electrification, clean water and female education). Within one generation, the village approximately doubled in population, was fully electrified, maternal illiteracy rates dropped from 70% to 27% and jobs opportunities proliferated from primarily agricultural to include a large number of service sectors. Simultaneously the population demography has transformed from stage 1 to stage 3 unlike the national trend that remains in stage 2. Despite secular trends to improved status, there has been approximately equal decline in relative position in the population due to small changes in access to resources.

**Conclusion:** The transformation in human capital in this population is a testament to targeted investments to improve education and childhood health. In a single generation the population has transitioned faster than the national average, exemplified, for example, by individuals achieving higher education, including international, and the village becoming a magnet for migration from the surrounding population. The transition has not been evenly distributed, however, and access to land and resources have led to some households rising in relative position while others have fallen.
