## Supplemental Table 1 for "Rapid changes in population socioeconomic status indicators are unevenly distributed in a rural Pakistani village"

### Sheet: SES Short List
Supplementary Table 1: Variables Used in Factor Analysis
IA#	Variable	Type	Unit	Note
	HHID	String	keep in codebook, de-identify	Household Identification Number
	ofmYN	Numeric	0. (New) Study 2, 1. (Old) Study 1	Study 1 (Old) or Study 2 (New)
	osf1	Numeric	Results of factor analysis	Scores for factor 1 (Old Study)
	osf2	Numeric		Scores for factor 2 (Old Study)
	osSESScore	Numeric		SES Score from Old Study
	onf1	Numeric		Scores for factor 1 using New Study Data
	onf2	Numeric		Scores for factor 2 using New Study Data
	onSESScore	Numeric		Overall SES Score (Variables from New Study found important in Old Study)
	SES05	String	01=Primary(prep-5) 02=Middle(6-8) 03=Matric(9-10) 04=Intermediat(FA, FSc,Icom) 05=Graduation(BA, BSc,Bed,Bcom,MBBS,Bpharmacy) 06=University or above(MA,MSc,MBA,Mphill,PhD,etc) 07=Professional training and other diploma/certificate(LHW,PTC,CT, Montessori, etc) 08=Madrassa 09=None	What is the highest level of education achieved in your household? (Multiple Responses are possible)
	SES11	Numeric	Actual Number	How many rooms are there in your house?
5	Sleepingroom (SES12)	Numeric	Actual Number	How many rooms are used for sleeping?
	SES14A	Numeric	1='Yes' 2='No'	Does your household have electricity?
	SES14D	String	01=generator 02=gas 03=UPS system 04=chargeable lights 05=candles 06=lantern 07=stove 08=open fire 09=nothing 10=Chimney	In the case of discontinued power supply, what source does this household usually use?(list in the order of priority)
	carpetedfloor	Numeric	0='No' 1='Yes'	Carpetted Floor
1	Concrete	Numeric	0='No' 1='Yes'	RCC Roof
2	WoodRoof	Numeric	0='No' 1='Yes'	Wooden Roof
3	nses101	Numeric	0='Other Material' 1='Brick/Cement/Concrete'	Main Material of the Exterior Walls (Binary)
4	LightSource	Numeric	0='Other Source' 1='Gas/UPS/Generator'	Source of Electricity if power supply discontinued (Binary)
5	Sleepingroom (SES12)	Numeric	Actual Number	How many rooms are used for sleeping?
6	nSES151	Numeric	0='Other source of fuel' 1='Gas/Electricity'	Primary source of fuel used for heating (Binary)
7	nses16A1	Numeric	0='Other Stove' 1='BACIP Improved/Gas/Electric Stove'	Type of Cooking Stoves used at home (Binary)
8	CookFuel (nses16b1)	Numeric	0='Other' 1='Gas/Electricity'	Gas as source of fuel used for cooking at home
9	nSES16C	Numeric	0='No' 1='Yes'	Metal Chimney at home
10	nses16D1	Numeric	0='Other Location' 1='Separate Room'	Location of stove in Summer (Binary)
11	nses16E1	Numeric	0='Other Location' 1='Separate Room'	Location of stove in Winter (Binary)
12	nSES17	Numeric	0='Others' 1='BACIP roof hatch/Exhaust'	Type of Ventilation in the Kitchen
13	nSES19	Numeric	0='No' 1='Yes'	Smoke in the house
14	nSES20_2	Numeric	0='No' 1='Yes'	Twin Pit Latrin
15	Flush (nSES20_3)	Numeric	0='No' 1='Yes'	Flush to septic tank
16	nSES20_4	Numeric	0='No' 1='Yes'	Flush to pit latrine
17	nSES21	Numeric	0='No' 1='Yes'	Access to Water Filteration Plant
18	nses22a	Numeric	0='Other' 1='Dar Water Filteration Plant'	Main Source of Water use for Household Task
19	Pipedwater (nses22b)	Numeric	0='Other' 1='Piped to Dwelling/Plot'	Delivery of water at home for household task
20	nses23_plastictank	Numeric	0='No' 1='Yes'	Storage of Water in Plastic Tank for household Task
21	nses23_cementtank	Numeric	0='No' 1='Yes'	Storage of Water in Cement Tank for household Task
22	nses24a	Numeric	0='Other' 1='Dar or Bottled water'	Main source of drinking water for the household
23	nses24b	Numeric	0='Other' 1='Piped to Dwelling/Plot'	Delivery of water at home for drinking
24	nses25a	Numeric	0='Other' 1='Dar or Bottled water'	Source of drinking water for the household when the main source is not available
25	nses25b	Numeric	0='Other' 1='Piped to Dwelling/Plot or buying'	Delivery of water at home for drinking when the main source is not available
26	nSES26a	Numeric	0='Others' 1='Continuous'	If Piped water is it continuous or interrupted
27	nses29c1	Numeric	0='Others' 1='Water Filter'	Water Filter/Filter Machineat home as usual treatment
28	nses29c2	Numeric	0='Others' 1='Boiling'	Boil Water as usual treatment
29	nses30a_plastictank	Numeric	0='No' 1='Yes'	Storage of Water in Plastic Tank for drinking
30	nses30a_cementtank	Numeric	0='No' 1='Yes'	Storage of Water in Cement Tank for drinking
31	nSES31	Numeric	0='No' 1='Yes'	Have Iron
32	nSES32	Numeric	0='No' 1='Yes'	Have Bed
33	nSES33	Numeric	0='No' 1='Yes'	Have Chair
34	nSES34	Numeric	0='No' 1='Yes'	Have Sofa
35	nSES35	Numeric	0='No' 1='Yes'	Have cupboard
36	nSES36	Numeric	0='No' 1='Yes'	Have table
37	nSES37	Numeric	0='No' 1='Yes'	Have Electric Fan
38	nSES38	Numeric	0='No' 1='Yes'	Have Radio
39	nSES39	Numeric	0='No' 1='Yes'	Have Computer
40	nSES40	Numeric	0='No' 1='Yes'	Have TV
41	nSES41a	Numeric	0='No' 1='Yes'	Have Mobile Phone
42	nSES42a	Numeric	0='No' 1='Yes'	Have Refrigerator
43	nSES42b	Numeric	0='No' 1='Yes'	Have Freezer
44	nSES43	Numeric	0='No' 1='Yes'	Have Watch/Clock
45	nSES44	Numeric	0='No' 1='Yes'	Have Bank Account
46	nSES45a	Numeric	0='No' 1='Yes'	Have Motor Vehicle
47	nSES46a	Numeric	Actual numbers	Number of Cows
48	nSES46b	Numeric	Actual numbers	Number of goats
49	nSES46c	Numeric	Actual numbers	Number of sheeps
50	nSES46d	Numeric	Actual numbers	Number of chickens
51	nSES46e2	Numeric	Actual numbers	Number of ducks
52	nSES52	Numeric	Actual numbers	Number of earning members in the household
53	nSES54a1	Numeric	Actual Income	Total Monthly Income from all sources (in Pak. Rupees)
54	nSES54a2	Numeric	Actual Income	Annual Income from Agriculture (in Pak. Rupees)
55	nSES54b	Numeric	Actual savings	Total monthly savings
56	nSES57B	Numeric	Actual Land	Total Land overall (in Marlah)
	f1	Numeric	Actual Factor Score	Scores for factor 1 using New Study Extended Data
	f2	Numeric	Actual Factor Score	Scores for factor 2 using New Study Extended Data
	f3	Numeric	Actual Factor Score	Scores for factor 3 using New Study Extended Data
	f4	Numeric	Actual Factor Score	Scores for factor 4 using New Study Extended Data
	f5	Numeric	Actual Factor Score	Scores for factor 5 using New Study Extended Data
	f6	Numeric	Actual Factor Score	Scores for factor 6 using New Study Extended Data
	f7	Numeric	Actual Factor Score	Scores for factor 7 using New Study Extended Data
	Variables used in Factor Analysis
