## Supplemental Table 3 for "Rapid changes in population socioeconomic status indicators are unevenly distributed in a rural Pakistani village"

### Sheet: Sheet1
Occupational Codes
Professionals	High 1	Medium 2	Low 3
01 = Scientist (Non-Biological)	1
02 = Architects/Engineers	1
03 = Architectural and Engineering related technicians	1
04 = Aircraft and Ships officers (Pilot, Ship Captain)	1
05 = Life Scientist and related works	1
06 = Doctor/Govt. Health Officer / Pharmacist / Veterinary Doctors / Dentist	1
07 = Nurses/LHV/midwives/LHW/Dental and X-ray technicians		1
08 = Statistician/System Analyst/Computer programmer	1
09 = Economists	1
10 = Mathematician	1
11 = Accountant	1
12 = Jurists/Lawyers/Legal advisors	1
13 = Teachers		1
14 = Workers in Religion		1
15 = Journalists and related writers		1
16=Photographers/Calligraphers/Graphic designers/Textile designers/Fashion designers/Commercial artists		1
17 = Performing Artists (Actors, Musicians), Composers		1
18 = Athlete, Sportsman and related workers		1
19 = Other Professionals including Librarian, Social worker etc.		1
Executive, Administrator and Management related
20 = Legislative officials and Government Administrators (National and Provincial Assembly members, GoP’s Grade 17 and above officials)	1
21 = Managers (Including Directors, General Managers, Administrative Managers)	1
Clerical and Related Workers
30 = Clerical Supervisors		1
31 = Government Clerics (GoP’s Grade less than 17)		1
32 = Stenographers, typists and Computer operators		1
33 = Cashier and related workers		1
34 = Computing machine operators		1
35 = Transport and Communication supervisors		1
36 = Transport Conductors and related workers			1
37 = Mail distribution clerks and workers			1
38 = Telecommunication operators		1
39 = Clerical and related workers not elsewhere classified		1
Sales and Related Workers
40 = Managers (whole sale and retail trade)	1
41 = Working properties (shopkeeper, Businessman)	1
42 = Sales supervisors, Purchasers		1
43 = Manufacture's Agents, Suppliers, Technical salesmen (Marketing)		1
44 = Insurance, Real Estates, Securities and Business Service Salesman, Brokers, Clearing and Forwarding agents		1
45 = Salesman, Shop assistants and related workers		1
46 = Stalls of News papers and Garments etc		1
47 = Vendors			1
48 = Sellers of items in Buses/Railways/Transport			1
49 = Other Sales workers not elsewhere classified like Butcher, Fruit seller, Vegetable seller etc.			1
Service Providers and Related Workers
51 = Working Proprietors (Catering and lodging Services)		1
52 = Housekeeping and related Services			1
53 = Cooks, Waiters, and related workers		1
54 = Maids and related services workers not elsewhere classified			1
55 = Watchmen			1
56 = Launders, drycleaners and related workers			1
57 = Hairdressers, Barbers, Beauticians and related workers, Massagers			1
58 = Protective Services workers (Fire fighters, Police, Army personnel’s etc.)		1
59 = Other Service Provider not elsewhere classified		1
Agriculture, Forestry, Live stock Related Workers
60 = Landlords of agriculture land/Farm, Cattle Farm, Poultry Farm, Fish Farm etc.	1
61 = Gardeners, Farmers, Other Agricultural and Animal Husbandry workers			1
62 = Forestry Supervisors		1
63 = Forestry workers		1
64 = Fishermen, Hunters and related workers			1
Production and Other Skilled Related
70 = Production supervisors like Foreman in an industry		1
71 = Well drillers and related workers			1
72 = Metal processors			1
73 = Wood preparation workers and paper makers			1
74 = Chemical processors and related workers			1
75 = Spinners, Weavers, Knitters, dyers and related workers			1
76 = Tanners, Leather related works			1
77 = Food and beverage processors, Ice makers			1
78 = Tobacco prepares and related workers			1
79 = Tailors, dress makers, sewers, upholsters and related workers, Embroiders			1
80 = Shoemakers			1
81 = Cabinet makers and related wood workers			1
82 = Stone Cutters and Carvers			1
83 = Blacksmith, tool makers and machine tool operators			1
84 = Machinery Fitters, Machine assembler and precision Instrument makers (except electrical) including Auto Mechanics			1
85 = Electrical fitters and related electrical and electronics workers Technicians			1
86 = Movie maker, sound equipment/cable operators and Cinema projectionists		1
87 = Plumbers, Welders, Sheet Metal and Structural metal prepares and erectors			1
88 = Jewelry and precious metal workers		1
89 = Glass formers, potters and related workers			1
90 = Rubber and plastic product makers			1
91 = Paper and paper board products makers			1
92 = Printers, Bookbinders, and related workers (press workers)		1
93 = Painters			1
94 = Production and related workers not elsewhere classified		1
95 = Bricklayers, Carpenters and other construction workers			1
Other Occupations
96 = Stationary engines and related equipment operators		1
97 = Machine operators		1
98 = Transport equipment operators (Drivers, Sellers etc.)			1
99 = Unskilled labor			1
Not fall in the Occupational Category
994 = Not in labor force, doing unpaid family work			1
995 = Student			1
997 = Retired			1
998 = Unemployed			1
999 = Housewife			1
